# A Rapid, Portable, and Electricity-Free Sample Extraction Method for Enhanced Molecular Diagnostics in Resource-Limited Settings

**DOI:** 10.1101/2023.11.06.23298007

**Authors:** Ivana Pennisi, Mathew L. Cavuto, Luca Miglietta, Kenny Malpartida-Cardenans, Oliver W Stringer, Katerina-Theresa Mantikas, Ruth Reid, Rebecca Frise, Nicolas Moser, Paul Randell, Frances Davies, Frances Bolt, Wendy Barclay, Alison Holmes, Pantelis Georgiou, Jesus Rodriguez-Manzano

**Author notes:** **Corresponding Author Jesus Rodriguez-Manzano** − Department of Infectious Disease, Faculty of Medicine, Imperial College London, UK. **Email:**. These authors contributed equally to the work (Ivana Pennisi, Mathew L. Cavuto).

## Abstract

The COVID-19 pandemic has highlighted the need for rapid and reliable diagnostics that are accessible in resource-limited settings. To address this pressing issue, we have developed a rapid, portable, and electricity-free method for extracting nucleic acids from respiratory swabs (i.e.nasal, nasopharyngeal and buccal swabs),successfully demonstrating its effectiveness for the detection of SARS-CoV-2 in residual clinical specimens. Unlike traditional approaches, our solution eliminates the need for micropipettes or electrical equipment, making it user-friendly and requiring little to no training. Our method builds upon the principles of magnetic bead extraction and revolves around a low-cost plastic magnetic lid, called SmartLid, in combination with a simple disposable kit containing all required reagents conveniently pre-aliquoted. Here, we clinically validated the SmartLid sample preparation method in comparison to the gold standard QIAamp Viral RNA Mini Kit from QIAGEN, using 406 clinical isolates, including 161 SARS-CoV-2 positives, using the SARS-CoV-2 RT-qPCR assays developed by the US Centers for Disease Control and Prevention (CDC). The SmartLid method showed an overall sensitivity of 95.03% (95% CI: 90.44%–97.83%) and a specificity of 99.59% (95% CI: 97.76%–99.99%), with a positive agreement of 97.79% (95% CI: 95.84%–98.98%) when compared to QIAGEN’s column-based extraction method. There are clear benefits to using the SmartLid sample preparation kit: it enables swift extraction of viral nucleic acids, taking less than 5 minutes, without sacrificing significant accuracy when compared against more expensive and time-consuming alternatives currently available on the market. Moreover, its simplicity makes it particularly well-suited for the point-of-care where rapid results and portability are crucial. By providing an efficient and accessible means of nucleic acid extraction, our approach aims to introduce a step-change in diagnostic capabilities for resource-limited settings.
