## Supplementary information for "A Rapid, Portable, and Electricity-Free Sample Extraction Method for Enhanced Molecular Diagnostics in Resource-Limited Settings"

### Sheet: Res. clinical sample test data
Sample ID	N1_QIA (Ct)	N2_QIA (Ct)	RNA_QIA (Ct)	N1_SL (Ct)	N2_SL (Ct)	RNA_SL (Ct)	Copies/ml based on N1_QIA Ct		Summary Table
COV001	18.195	19.705	33.44	21.355	22.535	29.735	1.13096e+08		Total tested samples or N	406
COV002	32.125	35.4475	29.03	35.055	36.7525	29.03	6795.7		True Positives or TP	153*
COV003	24.245	26.065	28.225	29.825	32.01	35.3	1.66002e+06		True Negatives or TN	244
COV004	21.5	22.53	32.265	23.075	24.22	31.32	1.12702e+07		False Positives or FP	1
COV005	27.635	29.965	30.06	30.395	32.565	35.685	155898		False Negatives or FN	8
COV006	26.56	29.505	34.045	27.83	29.05	33.615	330064		SEN (%)	95.03
COV007	14.8	15.6	32.985	17.245	17.86	37.93	1.20847e+09		SPE (%)	99.59
COV008	21.35	22.41	30.375	24.575	26.53	35.51	1.25137e+07		Accuracy (%)	97.79
COV009	24.84	27.46	33.38	27.37	30.225	30.815	1.096e+06		*Based on QIA results, only considered TP if both N1 and N2 assays are positive (following manufacturer instructions)
COV010	21.995	24.355	29.635	24.875	26.685	33.6	7.97869e+06
COV011	15.095	15.925	31.99	18.68	19.66	35.84	9.8365e+08		max (RNA copies/mL)	2.03942e+09
COV012	16.415	17.445	34.15	20.4	21.58	35.445	3.91598e+08		min (RNA copies/mL)	143.877
COV013	25.325	25.045	33.645	28.9825	31.3525	29.83	781341		FN average Ct (N1_QIA assay)	34.38
COV014	29.02	31.665	35.01	32.875	35.965	26.51	59312.1
COV015	17.105	20.245	26.185	21.78	23.305	34.63	2.41963e+08
COV016	35.16	0	30.855	0	0	31.41	neg
COV017	36.62	0	30.955	0	0	34.75	neg
COV018	26.27	28.765	32.62	30.215	32.095	36.945	404089
COV019	27.065	29.255	35.51	29.78	31.68	36.34	232043
COV020	18.54	19.625	33.21	23.475	23.78	35.455	8.88999e+07
COV021	22.105	23.805	32.175	24.76	26.005	33.055	7.38921e+06
COV022	18.475	19.52	32.39	21.505	22.56	32.715	9.30246e+07
COV023	32.835	35.845	32.5575	33.135	36.5	33.5025	4140.79
COV024	31.0675	34.215	31.7725	33.6325	36.4025	32.6675	14213.1
COV025	14.05	14.705	32.19	19.26	18.635	33.135	2.03942e+09
COV026	29.29	31.485	28.79	32.615	34.37	29.575	49127.6
COV027	34.56	0	32.825	0	0	34.27	neg
COV028	18.635	20.37	32.46	25.135	25.02	34.81	8.31981e+07
COV029	22.59	24.72	30.46	19.385	20.23	33.285	5.26779e+06
COV030	18.785	20.24	31.055	21.35	22.425	32.54	7.49305e+07
COV031	16.805	17.54	30.475	24.3975	25.5225	32.0025	2.98304e+08
COV032	31.8575	34.6225	29.74	36.47	39.5467	31.105	8190.21
COV033	35.83	39.51	27.645	0	39.04	30.2175	512.28	FN	Note: only N1 missed by SmartLid.
COV034	31.4675	32.445	24.8925	30.6125	34.6025	25.515	10751.7
COV035	19.015	17.305	34.75	17.155	20.775	36.88	6.38207e+07
COV036	32.2225	31.795	28.795	30.14	38.3	32.92	6348.76
COV037	26.825	30.325	31.245	30.51	32.08	32.33	274344
COV038	28.245	32.46	30.095	33.1125	34.895	30.8775	101857
COV039	21.865	25.635	28.31	27.125	28.095	29.535	8.73625e+06
COV040	20.21	21.56	37.005	23.14	24.245	37.53	2.7723e+07
COV041	33.2025	35.82	32.65	34.4225	37.3867	34.105	3204.2
COV042	25.26	27.7	31.065	29.5075	31.63	32.0175	817593
COV043	29.755	32.11	33.08	35.2867	36.4833	34.99	35515.4
COV044	27.585	29.525	34.25	35.61	38.165	37.095	161433
COV045	22.62	24.655	30.76	24.48	27.285	31.025	5.15867e+06
COV046	25.15	28.2	30.89	31.96	37.985	35.195	882817
COV047	25.8	27.395	32.15	29.8425	30.1475	32.715	560920
COV048	27.15	29.73	38.445	30.19	32.785	38.7	218681
COV049	20.525	23.855	28.06	23.73	27.015	29.195	2.22529e+07
COV050	16.825	18.9	31.91	18.3	19.95	32.63	2.9417e+08
COV051	23.875	26.425	30.83	28.945	30.7975	31.455	2.14899e+06
COV052	24.94	27.9	33.875	32.385	34.59	37.0275	1.02213e+06
COV053	28.195	30.835	30.56	32.935	33.1025	30.38	105474
COV054	31.3725	34.065	29.3875	35.2533	36.16	31.575	11488.5
COV055	32.79	38.2075	27.035	0	38.95	30.0025	4272.87	FN	Note: only N1 missed by SmartLid.
COV056	26.565	30.81	31.605	30.4	32.53	32.54	328914
COV057	32.4675	35.755	37.5525	34.25	36.6067	38.105	5351.14
COV058	18.245	20.045	27.635	22.85	24.235	28.495	1.09218e+08
COV059	22.795	25.135	31.44	24.145	25.495	32.415	4.5657e+06
COV060	21.58	23.72	29.32	27.7325	29.585	30.43	1.06583e+07
COV061	17.55	19.595	29.05	25.1	26.465	30.915	1.77379e+08
COV062	22.045	25.16	32.755	25.515	26.435	33.185	7.70513e+06
COV063	18.53	20.5	27.12	25.875	27.44	28.745	8.95223e+07
COV064	31.7175	35.5375	31.44	36.34	0	33.4175	9030.65	FN	Note: only N2 missed by SmartLid.
COV065	0	0	24.09	0	0	25.44	neg
COV066	0	0	26.25	0	0	27.79	neg
COV067	0	0	29.36	0	0	31.965	neg
COV068	0	0	31.35	0	0	34.5	neg
COV069	0	0	28.74	0	0	29.39	neg
COV070	0	0	28.71	0	0	30.81	neg
COV071	0	0	31.46	0	0	33.93	neg
COV072	0	0	28.22	0	0	29.29	neg
COV073	0	0	29.245	0	0	30.745	neg
COV074	0	0	26.505	0	0	27.86	neg
COV075	0	0	32.41	0	0	34.01	neg
COV076	0	0	30.1	0	0	31.16	neg
COV077	0	0	31.6	0	0	33.27	neg
COV078	0	0	31.775	0	0	33.375	neg
COV079	0	0	31.935	0	0	32.2	neg
COV080	0	0	32.925	0	0	35.22	neg
COV081	0	0	30.825	0	0	31.72	neg
COV082	0	0	31.34	0	0	32.71	neg
COV083	0	0	27.825	0	0	26.83	neg
COV084	0	0	31.985	0	0	33.46	neg
COV085	0	0	31.965	0	0	33.835	neg
COV086	0	0	30.09	0	0	32.285	neg
COV087	0	0	33.195	0	0	35.63	neg
COV088	0	39.61	31.63	0	0	34.605	neg
COV089	36.21	0	33.7	0	0	35.93	neg
COV090	0	38.04	31.5	0	0	33.815	neg
COV091	0	0	26.91	0	0	27.895	neg
COV092	0	0	26.28	0	0	27.79	neg
COV093	0	0	32.165	0	0	35.395	neg
COV094	0	0	25.785	0	0	27.24	neg
COV095	0	0	27.505	0	0	28.935	neg
COV096	0	0	33.815	0	0	35.405	neg
COV097	0	0	26.665	0	0	28.08	neg
COV098	0	0	25.765	0	0	27.685	neg
COV099	0	0	31.315	0	0	33.215	neg
COV100	0	0	35.82	0	0	38.79	neg
COV101	0	0	30.145	0	0	32.14	neg
COV102	0	0	31.73	0	0	34.88	neg
COV103	0	0	26.545	0	0	28.45	neg
COV104	36.61	0	30.77	0	0	34.17	neg
COV105	0	0	28.205	0	0	30.51	neg
COV106	0	0	31.125	0	0	33.155	neg
COV107	0	0	26.945	0	0	29.1	neg
COV108	36.495	0	27.905	0	0	30.38	neg
COV109	36.64	0	25.835	0	0	28.43	neg
COV110	36.64	0	23.655	0	0	25.125	neg
COV111	0	0	25.315	0	0	27	neg
COV112	36.62	0	29.845	0	0	32.085	neg
COV113	0	0	31.825	0	0	33.58	neg
COV114	0	0	26.99	0	0	28.525	neg
COV115	0	0	24.155	0	0	25.48	neg
COV116	0	0	28.32	0	0	30.245	neg
COV117	36.41	0	29.86	0	0	31.775	neg
COV118	0	0	29.67	0	0	32.335	neg
COV119	21.015	22.085	28.555	25.73	27.265	30.92	1.58089e+07
COV120	21.22	22.325	30.475	25.955	26.57	31.395	1.37019e+07
COV121	19.545	21.075	28.01	22.455	23.275	26.705	4.40916e+07
COV122	33.34	36.135	32.84	0	39	34.67	2911.07	FN	Note: only N1 missed by SmartLid.
COV123	20.845	22.29	31.42	23.56	24.72	30.08	1.77998e+07
COV124	20.695	22.255	30.39	31.4575	33.105	29.5225	1.97638e+07
COV125	15.285	15.605	29.41	19.51	19.38	28.855	8.61519e+08
COV126	15.105	15.585	29.26	23.135	24.34	29.705	9.7681e+08
COV127	19.95	21.485	28.125	20.745	19.605	27.175	3.32375e+07
COV128	27.725	29.325	31.225	31.01	31.13	31.345	146409
COV129	34.225	38.68	31.395	35.75	38.7167	30.6725	1569.9
COV130	28.855	30.88	34.645	31.94	33.875	36.34	66549.3
COV131	26.45	28.73	29.415	29.34	30.795	29.7	356395
COV132	18.855	19.825	33.085	21.21	21.8	31.295	7.13586e+07
COV133	30.055	32.86	31.06	32.06	33.19	31.475	28807.6
COV134	23.515	25.375	28.055	27.995	29.43	28.595	2.76265e+06
COV135	28.625	30.85	28.885	33.11	35.785	30.7	78134.1
COV136	32.66	35.84	33.36	34.9	35.865	33.24	4678.57
COV137	22.085	23.285	31.3	26.135	25.79	33.165	7.49305e+06
COV138	22.06	23.33	32.485	25.655	26.53	34.045	7.6249e+06
COV139	0	0	28.015	0	0	28.245	neg
COV140	26.425	28.395	32.515	29.27	30.7975	33.37	362666
COV141	18.025	18.85	25.32	20.885	21.47	24.675	1.27339e+08
COV142	16.265	17.09	25.365	18.935	19.825	24.43	4.34805e+08
COV143	33.655	37.225	31.78	35.7733	38.61	32.33	2336.67
COV144	23.515	24.66	32.36	30.63	31.485	36.32	2.76265e+06
COV145	24.86	26.36	33.625	27.755	28.965	33.355	1.08081e+06
COV146	19.79	21.275	33.86	23.095	25.005	33.16	3.71632e+07
COV147	22.655	23.625	31.695	27.44	27.255	33.02	5.03421e+06
COV148	29.715	31.84	34.575	33.45	35.125	34.47	36520.6
COV149	0	0	21.3	0	0	22.14	neg
COV150	0	0	29.705	0	0	31.915	neg
COV151	36.17	0	26.89	0	0	28.185	neg
COV152	0	0	27.105	0	0	28.2	neg
COV153	35.38	36.285	25.9	35.575	37.54	26.175	701.247
COV154	32.8	36.395	21.91	35.545	37.38	22.8525	4243.16
COV155	0	0	28.315	0	0	28.83	neg
COV156	0	0	31.095	0	0	32.575	neg
COV157	0	0	31.37	0	0	34.545	neg
COV158	0	0	28.68	0	0	31.315	neg
COV159	0	0	32.775	0	0	33.405	neg
COV160	0	0	28.595	0	0	28.33	neg
COV161	0	0	33.47	0	0	34.525	neg
COV162	33.005	35.925	27.465	34.6975	37.9575	28.375	3677.63
COV163	0	0	29.95	0	0	31.235	neg
COV164	0	0	25.595	0	0	25.515	neg
COV165	0	0	31.2	0	0	34.805	neg
COV166	0	0	28.145	0	0	28.095	neg
COV167	0	0	27.24	0	0	28.255	neg
COV168	0	0	32.49	0	0	34.205	neg
COV169	0	0	32.255	0	0	32.45	neg
COV170	0	0	28.81	0	0	29.25	neg
COV171	0	0	27.565	0	0	29.58	neg
COV172	0	0	33.155	0	0	36.65	neg
COV173	37.11	0	29.285	0	0	30.515	neg
COV174	0	0	28.225	0	0	29.75	neg
COV175	0	0	26.04	0	0	26.88	neg
COV176	0	0	31.05	0	0	31.51	neg
COV177	0	0	29.165	0	0	31.155	neg
COV178	0	0	31.355	0	0	34.15	neg
COV179	0	0	31.61	0	0	33.835	neg
COV180	0	0	33.99	0	0	34.88	neg
COV181	0	0	31.105	0	0	31.615	neg
COV182	0	0	30.615	0	0	33.23	neg
COV183	0	0	27.725	0	0	28.755	neg
COV184	0	0	27.175	0	0	27.08	neg
COV185	0	0	30.695	0	0	31.65	neg
COV186	0	0	26.9	0	0	26.585	neg
COV187	0	0	27.265	0	0	27.88	neg
COV188	0	0	29.2	0	0	29.985	neg
COV189	0	0	24.8	0	0	24.485	neg
COV190	0	0	26.495	0	0	26.36	neg
COV191	0	0	30.05	0	0	33.46	neg
COV192	0	0	32.145	0	0	31.795	neg
COV193	0	0	31.175	0	0	29.79	neg
COV194	0	0	27.145	0	0	25.375	neg
COV195	0	0	30.93	0	0	30.29	neg
COV196	0	0	29.235	0	0	31.47	neg
COV197	0	0	28.675	0	0	26.465	neg
COV198	0	0	30.055	0	0	28.26	neg
COV199	0	0	34.885	0	0	33.385	neg
COV200	0	0	29.23	0	0	28.36	neg
COV201	0	0	33.745	0	0	33.03	neg
COV202	0	0	28.945	0	0	27.74	neg
COV203	0	0	26.76	0	0	26.1	neg
COV204	0	0	32.475	0	0	31.455	neg
COV205	0	0	32.615	0	0	31.83	neg
COV206	0	0	27.385	0	0	25.855	neg
COV207	0	0	34.675	0	0	32.57	neg
COV208	0	0	32.4	0	0	30.985	neg
COV209	0	0	29.53	0	0	27.33	neg
COV210	0	0	35.12	0	0	33.48	neg
COV211	0	0	32.49	0	0	31.83	neg
COV212	0	0	31.945	0	0	30.45	neg
COV213	0	0	31.44	0	0	29.915	neg
COV214	0	0	29.42	0	0	27.435	neg
COV215	0	0	34.325	0	0	32.135	neg
COV216	0	0	31.58	0	0	30.575	neg
COV217	0	0	28.305	0	0	26.515	neg
COV218	0	0	32.955	0	0	31.715	neg
COV219	0	0	40.085	0	0	38.295	neg
COV220	0	0	27.52	0	0	25.115	neg
COV221	0	0	34.575	0	0	34.055	neg
COV222	35.84	39.24	27.025	35.53	39.79	25.1	508.718
COV223	0	0	32.12	0	0	30.8	neg
COV224	0	0	33.375	0	0	31.53	neg
COV225	0	0	29.85	0	0	28.03	neg
COV226	0	0	32.29	0	0	31.46	neg
COV227	0	0	31.56	0	0	30.215	neg
COV228	0	0	31.11	0	0	29.335	neg
COV229	0	0	31.58	0	0	29.68	neg
COV230	0	0	32.62	0	0	31.4	neg
COV231	0	0	26.645	0	0	25.325	neg
COV232	0	0	27.435	0	0	26.26	neg
COV233	0	0	28.135	0	0	26.635	neg
COV234	0	0	31.83	0	0	32.04	neg
COV235	0	0	28.785	0	0	29.325	neg
COV236	0	0	30.155	0	0	31.49	neg
COV237	0	0	27.61	0	0	27.66	neg
COV238	0	0	31.255	0	0	32.585	neg
COV239	0	0	32.875	0	0	33.635	neg
COV240	0	0	32.615	0	0	31.165	neg
COV241	0	0	30.49	0	0	34.27	neg
COV242	0	0	33.6	0	0	35.13	neg
COV243	0	0	30.63	0	0	30.39	neg
COV244	0	0	28.14	0	0	28.36	neg
COV245	0	0	31.125	0	0	33.26	neg
COV246	0	0	38.28	0	0	37.9	neg
COV247	0	0	33.38	0	0	34.895	neg
COV248	0	0	33.515	0	0	33.75	neg
COV249	0	0	26.235	0	0	28.245	neg
COV250	0	0	31.78	0	0	35.67	neg
COV251	0	0	34.265	0	0	31.445	neg
COV252	0	0	30.77	0	0	31.095	neg
COV253	36.2	0	26.24	0	0	26.19	neg
COV254	0	0	35.9	0	0	36.85	neg
COV255	0	0	28.72	0	0	29.745	neg
COV256	0	0	31.475	0	0	31.24	neg
COV257	0	0	25.7	0	0	25.63	neg
COV258	0	0	28.54	0	0	29.265	neg
COV259	0	0	30.445	0	0	30.585	neg
COV260	0	0	30.665	0	0	31.17	neg
COV261	0	0	32.83	0	0	33.37	neg
COV262	0	0	32.05	0	0	34.125	neg
COV263	0	0	28.285	0	0	30.13	neg
COV264	35.225	38.33	32.365	35.26	39.395	32.31	781.341
COV265	0	0	28.915	0	0	29.84	neg
COV266	0	0	31.6	0	0	33.35	neg
COV267	0	0	31.365	0	0	32.855	neg
COV268	0	0	30.135	0	0	30.26	neg
COV269	0	0	26.375	0	0	26.345	neg
COV270	0	0	29.95	0	0	31.04	neg
COV271	0	0	28.29	0	0	29.165	neg
COV272	0	0	29.21	0	0	29.84	neg
COV273	0	0	29.275	0	0	31.18	neg
COV274	0	0	29.83	0	0	30.725	neg
COV275	0	0	28.39	0	0	28.795	neg
COV276	0	0	32.505	0	0	32.82	neg
COV277	0	0	34.24	0	0	34.73	neg
COV278	0	0	29.64	0	0	31.29	neg
COV279	0	0	27.415	0	0	26.945	neg
COV280	0	0	30.43	0	0	30.935	neg
COV281	0	0	31.87	0	0	33.865	neg
COV282	0	0	32.15	0	0	32.725	neg
COV283	0	0	29.48	0	0	30.55	neg
COV284	0	0	29.925	0	0	30.795	neg
COV285	0	0	30.605	0	0	31.35	neg
COV286	0	0	30.64	0	0	31.14	neg
COV287	0	0	30.385	0	0	30.595	neg
COV288	0	0	31.17	0	0	32.02	neg
COV289	0	0	29.42	0	0	30.685	neg
COV290	23.25	26.105	23.71	26.715	28.94	24.09	3.32375e+06
COV291	17.285	17.635	29.95	23.495	22.25	31.515	2.13405e+08
COV292	15.875	16.745	25.925	19.25	19.89	26.185	5.70791e+08
COV293	18.415	19.17	29.41	21.875	21.18	29.55	9.70018e+07
COV294	19.69	21.14	29.26	24.5	25.325	30.37	3.98489e+07
COV295	30.92	33.39	25.62	36.01	37.15	25.785	15753.8
COV296	32.705	35.32	28.12	36.03	37.415	28.825	4533.95
COV297	26.755	29.735	30.65	30.345	31.875	31.77	288076
COV298	31.59	34.82	31.765	36.165	37.56	33.39	9870.87
COV299	26.395	28.945	27.765	29.255	30.74	27.875	370338
COV300	17.32	17.825	29.66	22.925	22.125	27.645	2.08256e+08
COV301	33.44	36.34	28.4	37.16	37.67	29.525	2714.87
COV302	20.67	22.025	27.64	23.535	25	27.56	2.01116e+07
COV303	24.905	27.155	27.73	27.35	29.205	27.8	1.0474e+06
COV304	25.53	27.72	29.84	30.055	30.99	31.34	677204
COV305	21.14	22.87	28.29	26.245	26.61	28.61	1.44885e+07
COV306	24.035	26.065	31.035	29.005	29.13	31.245	1.92198e+06
COV307	30.37	32.715	27.975	35.61	33.98	28.17	23123.4
COV308	32.26	34.89	33.785	33.335	34.74	33.92	6184.79
COV309	22.2	23.85	25.26	25.775	26.16	25.085	6.91529e+06
COV310	22.475	23.36	29.855	25.505	24.435	29.965	5.70791e+06
COV311	22.98	24.31	28.95	27.125	27.835	31.32	4.01279e+06
COV312	25.915	28.045	27.695	28.725	30.02	27.34	517669
COV313	30.355	32.41	28.945	34.08	35.53	29.49	23366.7
COV314	19.85	21.575	24.645	24.51	23.905	24.745	3.56395e+07
COV315	15.01	14.33	29.51	21.715	19.595	32.575	1.04375e+09
COV316	17.595	18.455	28.56	22.095	22.38	30.07	1.71896e+08
COV317	17.355	18.225	27.62	22.44	20.59	27.87	2.03232e+08
COV318	0	0	27.165	0	0	27.1	neg
COV319	21.835	22.845	25.11	25.785	27.075	25.485	8.92105e+06
COV320	18.625	20.595	29.065	22.175	23.565	28.83	8.37806e+07
COV321	15.645	16.13	27.305	20.435	20.09	28.13	6.70153e+08
COV322	29.465	31.74	28.67	32.955	32.785	28.505	43480.5
COV323	17.835	18.05	28.785	22.065	19.59	29.245	1.45391e+08
COV324	34.36	36.9	31.225	0	0	34	1428.77	FN
COV325	37.65	39.355	28.18	0	0	30.96	143.877	FN
COV326	0	0	29.09	0	0	31.17	neg
COV327	35	0	26.26	36.1	38.83	27.91	neg	FP
COV328	24.295	25.745	29.5	28.925	28.54	30.73	1.6031e+06
COV329	21.4	22.48	34.63	26.88	26.84	36.72	1.20847e+07
COV330	25.055	26.89	31.105	29.305	30.01	32.42	943319
COV331	23.835	26.08	29.78	29.61	30.88	32.54	2.20981e+06
COV332	33.525	35.89	26.165	34.48	37.2	26.53	2558.54
COV333	20.695	22.395	27.725	24.765	24.735	27.745	1.97638e+07
COV334	22.915	25.07	29.47	27.17	27.61	30.13	4.19898e+06
COV335	33.925	37.565	26.245	36.58	38.92	26.13	1935.44
COV336	28.48	31.09	28.855	31.51	31.235	28.395	86453
COV337	24.705	27.005	26.365	28.755	27.745	26.06	1.20426e+06
COV338	28.05	30.475	28.965	32.7	31.605	28.985	116703
COV339	33.94	39.105	29.905	36.68	39.335	30.47	1915.29
COV340	25.94	28.085	27.175	29.87	31.235	27.475	508718
COV341	35.7	39.505	26.575	0	0	27.1	560.92	FN
COV342	0	0	27.97	0	0	28.475	neg
COV343	18.99	20.185	26.27	23.54	23.19	27.185	6.49438e+07
COV344	22.3	23.44	28.66	26.96	27.73	29.195	6.44922e+06
COV345	28.46	31	28.135	34.415	35.21	28.58	87667.9
COV346	14.99	15.63	23.53	17.69	17.15	23.295	1.05842e+09
COV347	14.93	15.635	27.09	20.33	20.3	28.43	1.10367e+09
COV348	24.535	26.58	26.165	28.755	29.58	26.885	1.35592e+06
COV349	0	0	30.97	0	0	32.085	neg
COV350	31.675	33.34	28.51	35.78	36.195	28.745	9302.46
COV351	21.89	23.72	31.28	27.215	28.315	33.1	8.58518e+06
COV352	27.28	29.555	30.03	30.05	31.93	28.205	199718
COV353	15.49	16.425	29.79	21.68	21.305	32.15	7.46695e+08
COV354	23.33	25.165	28.72	28.225	27.995	30.03	3.1433e+06
COV355	23.115	24.555	30.25	28.265	28.79	31.065	3.65206e+06
COV356	15.53	15.705	25.22	19.505	18.37	25.06	7.26143e+08
COV357	20.185	21.56	30.695	23.86	23.71	31.05	2.82109e+07
COV358	0	0	27.92	0	0	27.865	neg
COV359	0	0	27.67	0	0	27.76	neg
COV360	0	39.44	24.51	0	0	25.805	neg
COV361	0	0	26.345	0	0	26.3	neg
COV362	0	0	28	0	0	28.175	neg
COV363	0	0	26.745	0	0	27.05	neg
COV364	0	0	28.89	0	0	30.4	neg
COV365	0	0	27.045	0	0	28.46	neg
COV366	0	0	26.03	0	0	25.835	neg
COV367	0	0	27.605	0	0	28.38	neg
COV368	0	0	25.305	0	0	27.695	neg
COV369	0	0	29.915	0	0	30.12	neg
COV370	0	0	27.95	0	0	29.895	neg
COV371	0	0	25.515	0	0	25.03	neg
COV372	0	0	19.6	0	0	21.835	neg
COV373	0	0	27.81	0	0	26.67	neg
COV374	0	0	25.425	0	0	26.25	neg
COV375	0	0	22.755	0	0	22.89	neg
COV376	0	0	30.69	0	0	32.68	neg
COV377	0	0	29.82	0	0	30.145	neg
COV378	0	0	26.265	0	0	27.505	neg
COV379	0	0	26.215	0	0	26.185	neg
COV380	0	0	28.23	0	0	28.275	neg
COV381	0	0	25.135	0	0	24.645	neg
COV382	0	0	26.79	0	0	25.65	neg
COV383	0	0	27.49	0	0	28.185	neg
COV384	0	0	28.09	0	0	29.025	neg
COV385	0	0	28.41	0	0	28.16	neg
COV386	0	0	25.29	0	0	25.495	neg
COV387	0	0	26.755	0	0	27.02	neg
COV388	0	0	29.7	0	0	29.335	neg
COV389	0	0	31.63	0	0	33.385	neg
COV390	0	0	31.015	0	0	32.34	neg
COV391	0	0	28.53	0	0	28.505	neg
COV392	0	0	27.645	0	0	28.375	neg
COV393	33.67	36.48	27.13	36.6867	0	28.245	2312.34	FN	Note: only N2 missed by SmartLid.
COV394	0	0	26.47	0	0	27.18	neg
COV395	0	0	24.195	0	0	24.475	neg
COV396	0	0	28.145	0	0	27.88	neg
COV397	0	0	28.535	0	0	29.72	neg
COV398	33.525	37.655	27.9	36.465	39.7	28.3	2558.54
COV399	0	0	21.9	0	0	22.395	neg
COV400	0	0	26.555	0	0	27.1	neg
COV401	0	0	22.755	0	0	23.78	neg
COV402	0	0	27.055	0	0	27.265	neg
COV403	0	0	27.005	0	0	27.465	neg
COV404	0	0	26.97	0	0	28.77	neg
COV405	33.2	36.45	24.18	36.03	37.68	25.44	3209.79
COV406	0	0	27.14	0	0	28.255	neg
Average	25.6558	26.9655	29.6502	28.1077	29.4031	30.4332
Std	6.54043	6.9165	2.90994	5.38911	6.15355	3.25079
